# Aging affects ciliated cells development in the human endometrial epithelium

**DOI:** 10.1101/2023.05.22.23290333

**Authors:** Marina Loid, Darina Obukhova, Keiu Kask, Alvin Meltsov, Kasper Derks, Signe Altmäe, Merli Saare, Maire Peters, Ave Minajeva, Priit Adler, Kaarel Krjutškov, Masoud Zamani Esteki, Andres Salumets

**Affiliations:** Department of Obstetrics and Gynecology, Institute of Clinical Medicine, University of Tartu, Tartu, Estonia; Competence Centre on Health Technologies, Tartu, Estonia; Department of Clinical Genetics, Maastricht University Medical Center+, Maastricht, The Netherlands; Department of Biochemistry and Molecular Biology, University of Granada, Granada, Spain; Division of Obstetrics and Gynecology, Department of Clinical Science, Intervention and Technology, Karolinska Institutet and Karolinska University Hospital, Huddinge, Stockholm, Sweden; Institute of Biomedicine and Translational Medicine, University of Tartu, Tartu, Estonia; Institute of Computer Science, University of Tartu, Tartu, Estonia

## Abstract

The twenties are typically considered the prime reproductive years for women. However, in today’s modern world, many women are choosing to delay family planning, resulting in an increase of females in their forties seeking fertility treatment. Although *in vitro* fertilization (IVF) with donated oocytes and preimplantation genetic testing may help to address the impact of maternal age, the success rate for IVF treatment in this age group is still significantly lower. While endometrial changes, such as abnormal endometrial thickness, inflammatory background, and altered hormone response signaling, are associated with aging, little is known about the molecular features of endometrial aging and their impact on the ability to support embryo implantation. To better understand age-specific changes, we performed endometrial transcriptome profiling of young and advanced age females, undergoing hormonal replacement therapy (HRT) before frozen embryo transfer, followed by immunohistology analysis and single-cell-based deconvolution. Here, we identified 491 differentially expressed genes pointing to the effect of aging on decidualization, cell signaling, inflammation and endometrial receptivity. Our results indicate that p16^INK4a^ may be involved in cellular senescence and the suppression of metabolic and inflammatory processes essential for endometrial preparation for embryo implantation. We have also shown that the proportion of ciliated cells along with ciliary processes is affected by endometrial aging. These findings have important implications for future strategies aimed at improving infertility treatment in women of advanced reproductive age.
