## Supplementary File 2 for "Aging affects ciliated cells development in the human endometrial epithelium"

### Sheet: Sheet1
Supplementary Table 2. Primers and antibodies used in the study.
Primers
Gene	Forward	Reverse	Reference
EML5	CTGAACGAGTGTTGGTAGCAA	TCAAACGCCAAGCAAGCTATAC	Primerbank 291190807c2
ALDH3A1	TGTTCTCCAGCAACGACAAGG	AGGGCAGAGAGTGCAAGGT	Primerbank 206597438c3
SPAG6	GTGAAGTGCGACATTCTTCCA	TCCACAATCGACTATTGCCTGA	Primerbank 359718952c2
PPP1R1B	CAAGTCGAAGAGACCCAACCC	GCCTGGTTCTCATTCAAATTGCT	PrimerVank 111335057523c1
STC1	GCAGGAAGAGTGCTACAGCAAG	CATTCCAGCAGGCTTCGGACAA3	Aghajanova et al., 2016
TBX15	ATGTGATTCGCAAAGACTTCAGC	GATAGGCCGTAACTGTGGTGA	PrimerBank 55770859c3
GAPDH	GAGTCCACTGGCGTCTTC	GGGGTGCTAAGCAGTTGGT	Al-Khalaf et al., 2013
TBP	GCCCGAAACGCCGAATATAA	AATCAGTGCCGTGGTTCGTG	Rydbirk et al., 2016
Antibodies
Protein	Antibody	Clonality	Cat no.	Manufacturer
p16INK4a	anti-CDKN2A	monoclonal	MAD-000690QD-7	Master Diagnostica
STC1	anti-STC1	polyclonal	HPA023918	Atlas Antibodies
C2CD4B	anti-C2CD4B	polyclonal	HPA046880	Atlas Antibodies
LhS28	anti-LhS28	monoclonal	SC-53224	Santa Cruz Biotechnology
